# Developing an Indicator for Age-Friendly Communities: The Japan Gerontological Evaluation Study

**DOI:** 10.1101/2024.05.17.24307523

**Authors:** Satoko Fujihara, Taiji Noguchi, Kazushige Ide, Seungwon Jeong, Katsunori Kondo, Toshiyuki Ojima

## Abstract

**Background:** Age-friendly communities (AFCs) aim to create inclusive societies for older people. Despite the World Health Organization (WHO)’s emphasis on incorporating dementia-friendliness across all phases, including planning, implementation, monitoring, evaluation, and scale-up, there are very few community-level indicators that incorporate dementia-friendly elements.

**Objective:** To develop a community-level AFC indicator based on WHO AFC guidelines incorporating dementia-friendly elements, and examine its validity and reliability.

**Design:** A repeated cross-sectional study using data from the 2016 and 2019 waves of the Japan Gerontological Evaluation Study.

**Setting and Subjects:** Data were collected from 61 school districts in 16 Japanese municipalities, involving 45,162 individuals aged ≥65 years in 2016, and 39,313 in 2019. The 2016 and 2019 datasets were the development and retest samples, respectively.

**Methods:** After identifying 23 candidate items according to the WHO AFC guidelines and expert reviews, data were aggregated by school district. Exploratory factor analysis on the 2016 data helped derive factor structure, confirming reproducibility with the 2019 data. Internal consistency and test-retest reliability were evaluated.

**Results:** The final 17-item indicator comprised three subscales: *Social inclusion and dementia-friendliness* (7 items, α = 0.86), *Social engagement and communication* (5 items, α = 0.78), and *Age-friendly physical environment* (5 items, α = 0.82). The structure showed adequate test-retest reliability (r = 0.71–0.79; ICC = 0.67–0.78).

**Conclusions:** A valid and reliable 17-item community-level indicator was developed, which aligns with the WHO framework and also incorporates dementia-friendly elements. This indicator is useful for monitoring and evaluating to promote the AFC and dementia-friendly communities.
