## Supplementary material for "Developing an Indicator for Age-Friendly Communities: The Japan Gerontological Evaluation Study": etable1

### Sheet: eTable 1
eTable 1. Candidate items for age-friendly communities.
	WHO' s age-friendly communities domains names	Possible factors within each domain		Candiate JAGAES items to measure each facotr	Cut off points of JAGES items
AFC	Outdoor spaces and buildings	Parks and sidewalk for exercise and walking	(% many & some)	Are there parks or sidewalks within walking distance (about 1 km) of your home for exercise or walking?	1 = many /some, 0 = not many/not at all
		Barrier-free public facilities	(% many & some)	How many places in your neighborhood have public facilities that are accessible to people with disabilities (mobility impairments, blindness, deafness, etc.)?	1 = many /some, 0 = not many/not at all
	Transportation	Barrier-free trains and buses	(% many & some)	How many streets are accessible to people who use wheelchairs, canes, or walkers?	1 = many /some, 0 = not many/not at all
		Barrier-free sidewalks and road	(% many & some)	How many train/subway stations and bus stops are within walking distance (10 to 15 minutes from your home)?	1 = many /some, 0 = not many/not at all
		Stations and bus stops within walking distance	(% many & some)	How many trains and buses are available for people who have difficulty walking or are blind or deaf?	1 = many /some, 0 = not many/not at all
	Housing	Housing type	(% owned house)	What type of housing do you live in?	1 = A detached house I own/ An apartment or condominium I own, 0 = An apartment managed and rented by a public body/ A rented detached house (non-governmental owner)/ A rented apartment or condominium (non-governmental owner)/ Rental house/ Other
		Participation in hobby activity group	(% ≥ once a month)	How often do you attend activities for the sports groups or clubs?	1 = Four or more times a week/ Two or three times a week /Once a week/ One to three times a month, 0 = A few times a year / Never
	Social participation	Participation in sports groups/clubs	(% ≥ once a month)	How often do you attend activities for the hobby groups?	1 = Four or more times a week/ Two or three times a week /Once a week/ One to three times a month, 0 = A few times a year / Never
		Participation in learning or cultural group	(% ≥ once a month)	How often do you attend activities for the senior citizens club?	1 = Four or more times a week/ Two or three times a week /Once a week/ One to three times a month, 0 = A few times a year / Never
		Participation in senior citizen club	(% ≥ once a month)	How often do you attend activities for the learning or cultural groups?	1 = Four or more times a week/ Two or three times a week /Once a week/ One to three times a month, 0 = A few times a year / Never
	Respect and social inclusion	Sense of belonging to the community	(% yes & yes, somewhat)	Do you feel valued and part of the community?	1 = Yes / Yes, somewhat, 0 = Can't answer / No, not really / No, not at all
		Participation in community decisions	(% yes & yes, somewhat)	Do you think you participate in decisions about community affairs at neighborhood associations and other venues?	1 = Yes / Yes, somewhat, 0 = Can't answer / No, not really / No, not at all
		Norms of reciprocity	(% agree strongly & agree)	Do you think people living in your area try to help others in the most of situations?	1= Strongly agree/ moderately agree, 0 = Can't answer / No, not really / No, not at all
	Civic participation and employment	Participation in volunteer group	(% ≥ once a month)	How often do you attend activities for the volunvteer group?	1 = Four or more times a week/ Two or three times a week /Once a week/ One to three times a month, 0 = A few times a year / Never
		Participation in paid work	(% ≥ once a month)	How often do you attend activities for the paid work?	1 = Four or more times a week/ Two or three times a week /Once a week/ One to three times a month, 0 = A few times a year / Never
		Using internet or email	(% ≥ less than a few times a month)	Have you used the Internet or e-mail in the past year? If yes, please indicate how often.	1 = Almost every day/ Two to three times a week/ Less than a few times a month , 0 = No
	Communication and information	Frequency of contact with friend	(% ≥ once a month)	How often do you see your friends?	1 = Four or more times a week/ Two or three times a week /Once a week/ One to three times a month, 0 = A few times a year / Never
	Community support and health services	Health and welfare services	(% yes & yes, somewhat)	Do you think that needs for daily life and health are generally provided by government or private services?	1 = Yes / Yes, somewhat, 0 = Can't answer / No, not really / No, not at all
DFC		Awareness of living with dementia	(% yes & yes, somewhat)	If you are affected by dementia, would you like to keep living at home, helped by other people around you?	1 = Yes / Yes, somewhat, 0 = Can't answer / No, not really / No, not at all
		Participation of people with dementia in community activities	(% yes & yes, somewhat)	Do you think people with dementia should take part in community activities and have some role in those activities?	1 = Yes / Yes, somewhat, 0 = Can't answer / No, not really / No, not at all
		Understanding of people with dementia	(% yes & yes, somewhat)	Do you think people with dementia yell out, become violent, or wander around when their desires are not fully satisfied?	1 = Yes / Yes, somewhat, 0 = Can't answer / No, not really / No, not at all
		Decision-making support for people with dementia	(% yes & yes, somewhat)	Do you think we, as mentally healthy people, need to decide what people with dementia should do every day, as they cannot make decisions because of their diminished memory and cognitive abilities?	1 = Yes / Yes, somewhat, 0 = Can't answer / No, not really / No, not at all
		Support for families with dementia	(% yes & yes, somewhat)	If one of your family members were affected by dementia, would you like your neighbors and acquaintances to know about it so that you could get assistance from them?	1 = Yes / Yes, somewhat, 0 = Can't answer / No, not really / No, not at all
Abbreviations: JAGAES, Japan Gerontological Evaluation Study; AFC, age-friendly coomunities; DFC, dementia-friendly communities.
