## Supplementary material for "Developing an Indicator for Age-Friendly Communities: The Japan Gerontological Evaluation Study": etabel2

### Sheet: eTable 2
eTable 2. Correlation coefficient of the development samples in 2016.
	Possible factors within each domain	1		2		3		4		5		6		7		8		9		10		11		12		13		14		15		16		17		18		19	20		21		22	23
1	Parks and sidewalk for exercise and walking	1
2	Barrier-free public facilities	0.608428	*	1
3	Barrier-free trains and buses	0.317241	*	0.336878	*	1
4	Barrier-free sidewalks and road	0.694985	*	0.673544	*	0.446799	*	1
5	Stations and bus stops within walking distance	0.443723	*	0.575608	*	0.587395	*	0.553521	*	1
6	Housing type	-0.0319605		-0.204256		-0.389064	*	-0.0189731		-0.0952481		1
7	Participation in hobby activity group	0.485842	*	0.43444	*	0.38472	*	0.335171	*	0.466523	*	-0.150775		1
8	Participation in sports groups/clubs	0.527162	*	0.424555	*	0.429303	*	0.318525	*	0.456686	*	-0.147434		0.896017	*	1
9	Participation in learning or cultural group	0.297584	*	0.264481	*	0.353978	*	0.190848		0.332437	*	-0.182717		0.597276	*	0.570762	*	1
10	Participation in senior citizen club	-0.0895072		-0.0420694		-0.100728		-0.146904		-0.156955		0.0804759		0.111712		0.0599055		0.141279		1
11	Sense of belonging to the community	-0.297258	*	-0.17926		-0.239666		-0.374044	*	-0.221898		-0.0769345		-0.281518	*	-0.304994	*	0.0677399		0.176678		1
12	Participation in community decisions	-0.147541		-0.0921331		-0.0757645		-0.218059		-0.153903		0.0878997		-0.298004	*	-0.20907		0.00290318		0.380171	*	0.655233	*	1
13	Norms of reciprocity	-0.360281	*	-0.264551	*	-0.151171		-0.445919	*	-0.279587	*	-0.00714214		-0.304331	*	-0.265461	*	0.0904775		0.273525	*	0.771273	*	0.720258	*	1
14	Participation in volunteer group	0.256738	*	0.207957		0.252991	*	0.0579104		0.320223	*	-0.103051		0.611745	*	0.594499	*	0.533524	*	0.242644		0.0305123		0.125368		0.193472		1
15	Participation in paid work	-0.0732732		0.165427		-0.0948864		-0.0913506		-0.0230375		-0.0921915		0.0469733		0.0039701		0.211248		0.18153		0.264545	*	0.280218	*	0.208911		0.132486		1
16	Using internet or email	0.242444		0.164363		0.398491	*	0.0817302		0.288303	*	-0.307251	*	0.557094	*	0.541778	*	0.328533	*	-0.179876		-0.28385	*	-0.352392	*	-0.317931	*	0.263634	*	0.119026		1
17	Frequency of contact with friend	-0.35385	*	-0.295328	*	-0.190878		-0.379375	*	-0.207386		0.0839795		-0.19086		-0.135073		0.0228374		0.501651	*	0.458021	*	0.59241	*	0.56839	*	0.252192		0.213851		-0.30587	*	1
18	Health and welfare services	-0.114894		0.0246295		-0.00496991		-0.241016		-0.0262356		-0.0104402		-0.0828938		-0.064399		0.225231		0.27378	*	0.639819	*	0.638436	*	0.6725	*	0.351972	*	0.301759	*	-0.180589		0.441493	*	1
19	Awareness of living with dementia	0.0155176		-0.057446		0.146205		-0.0455422		0.0462689		0.0867869		0.085976		0.0925021		0.236241		0.0257552		-0.0870144		0.121769		0.140549		0.106711		0.133216		0.150947		-0.0203408		0.125884		1
20	Participation of people with dementia in community activities	0.202886		0.184939		0.185388		0.0267175		0.207811		-0.049825		0.194239		0.276802	*	0.323964	*	0.0723147		0.320638	*	0.462355	*	0.44125	*	0.321278	*	0.350593	*	0.121045		0.172711		0.320792	*	0.239827	1
21	Understanding of people with dementia	-0.0165034		0.0146984		-0.0639496		-0.086311		-0.146827		-0.0644246		0.0351049		0.0233825		-0.0435163		-0.162517		0.358566	*	0.275392	*	0.332296	*	0.0606622		-0.105899		-0.0273079		0.126617		0.194585		-0.119224	0.358749	*	1
22	Decision-making support for people with dementia	-0.218473		-0.119488		0.169803		-0.0816432		0.0761744		-0.034405		-0.161726		-0.158134		0.0372466		-0.180561		0.0787523		-0.0361965		0.032036		-0.222364		-0.0155158		-0.122059		-0.0740949		-0.0877768		-0.0501323	-0.140432		-0.295038	*	1
23	Support for families with dementia	-0.259527	*	-0.0695081		-0.19636		-0.317755	*	-0.135708		0.0850697		-0.339255	*	-0.270394	*	-0.142259		0.14968		0.559267	*	0.535528	*	0.514569	*	-0.137259		0.0966448		-0.453603	*	0.382797	*	0.439554	*	-0.0752465	0.28227	*	0.36611	*	0.0384177	1
Pearson correlation coefficients; *P < 0.05.
